# Whole Genome Rare-Variant Association Study of HIV-1 Progression in a Southern African Population

**DOI:** 10.1101/2020.12.16.20248307

**Authors:** Prisca K. Thami, Wonderful Choga, Delesa D. Mulisa, Collet Dandara, Andrey K. Shevchenko, Melvin M. Leteane, Vlad Novitsky, Stephen J. O’Brien, Myron Essex, Simani Gaseitsiwe, Emile R. Chimusa

**Affiliations:** Division of Human Genetics, Department of Pathology, Institute of Infectious Disease and Molecular Medicine, University of Cape Town, Cape Town, 7925, South Africa; Botswana Harvard AIDS Institute Partnership, Gaborone, Botswana; Theodosius Dobzhansky Center for Genome Bioinformatics, St. Petersburg State University, St. Petersburg 199034, Russia; Department of Biological Sciences, University of Botswana, Gaborone, Botswana; Harvard T.H. Chan School of Public Health AIDS Initiative, Department of Immunology and Infectious Diseases, Harvard T.H. Chan School of Public Health, Boston, Massachusetts, 02115, USA; Laboratory of Genomics Diversity, Center for Computer Technologies, ITMO University, St. Petersburg, 197101, Russia; Guy Harvey Oceanographic Center Halmos College of Natural Sciences and Oceanography Nova Southeastern University, Ft Lauderdale, Florida, 33004, USA

**Author notes:** **Corresponding author:** Emile R. Chimusa, Division of Human Genetics, Department of Pathology, Institute of Infectious Disease and Molecular Medicine, University of Cape Town, Anzio Road, Observatory, 7925, Cape Town, South Africa.

**Keywords:** Rare-variant Association, Whole Genome Sequencing, host genetics, HIV-1, progression

## Abstract

Despite the high burden of HIV-1 in Botswana, the population of Botswana is significantly underrepresentation in host genetics studies of HIV-1. Furthermore, the bulk of previous genomics studies evaluated common human genetic variations, however, there is increasing evidence of the influence of rare variants in the outcome of diseases which may be uncovered by comprehensive complete and deep genome sequencing. This research aimed to evaluate the role of rare-variants in susceptibility to HIV-1 and progression through whole genome sequencing. Whole genome sequences (WGS) of 265 HIV-1 positive and 125 were HIV-1 negative unrelated individuals from Botswana were mapped to the human reference genome GRCh38. Population joint variant calling was performed using Genome Analysis Tool Kit (GATK) and BCFTools. Cumulative effects of rare variant sets on susceptibility to HIV-1 and progression (CD4+ T-cell decline) were determined with optimized Sequence Kernel Association Test (SKAT-O). *In silico* functional analysis of the prioritized variants was performed through gene-set enrichment using databases in GeneMANIA and Enrichr. Novel rare-variants within the *ANKRD39* (8.48 × 10^−8^), *LOC105378523* (7.45 × 10^−7^) and *GTF3C3* (1.36 × 10^−6^) genes were significantly associated with HIV-1 progression. Functional analysis revealed that these genes are involved in viral translation and transcription. These findings highlight the significance of whole genome sequencing in pinpointing rare-variants of clinical relevance. The research contributes towards a deeper understanding of the host genetics HIV-1 and offers promise of population specific interventions against HIV-1.
