## Supplementary Tables S1 and S2 for "Whole Genome Rare-Variant Association Study of HIV-1 Progression in a Southern African Population"

### Sheet: Table S1
Table S1. The top 100 effects of the SKAT-O rare-variant association test of HIV-1 progression.
GENE	CHR	START	END	BAND	P	N.Marker.All	N.Marker.Test	CLASS
ANKRD39	2	96836611	96858016	q11.2	8.47654e-08	3	2	Novel
LOC105378523	10	121291608	121322945	10q26.12	7.45292e-07	7	3	Novel
GTF3C3	2	196763035	196799725	q33.1	1.36105e-06	10	7	Novel
MTX3	5	79976716	79991262	q14.1	2.83825e-06	1	1	Novel
EIF3K	19	38619082	38636955	q13.2	2.92223e-06	2	1	Novel
ANKRD34A	1	145959441	145964575	q21.1	2.98314e-06	1	1	Novel
LOC105376438	NA	NA	NA	NA	3.10335e-06	1	1	Novel
FAHD2CP	2	96010551	96023380	q11.2	3.18056e-06	1	1	Novel
RHOG	11	3826978	3840959	p15.4	3.25251e-06	1	1	Novel
DCXR	17	82035136	82037709	q25.3	3.35351e-06	1	1	Novel
STX18-IT1	4	4476121	4481700	p16.3	3.43138e-06	1	1	Novel
LOC107984844	16	18926187	18937818	16p12.3	3.52917e-06	1	1	Novel
LOC105373044	22	41551373	41560909	22q13.2	3.90965e-06	1	1	Novel
RECQL5	17	75626845	75667189	q25.1	5.07347e-06	5	4	Novel
LOC107986650	6	138890493	138895630	6q24.1	7.96163e-06	3	2	Novel
COQ2	4	83261536	83284914	q21.23	8.61873e-06	36	25	Novel
RBP7	1	9997206	10016021	p36.22	1.66678e-05	5	3	Novel
CBWD5	9	65668805	65734041	q21.11	1.76872e-05	2	2	Novel
SLC6A11	3	10816201	10940714	p25.3	1.88673e-05	26	16	Novel
LOC105372912	1	213399958	213865629	1q32.3	1.8985e-05	125	85	Novel
GHSR	3	172443291	172448456	q26.31	1.99981e-05	2	2	Novel
LINC01541	18	71519962	71578956	q22.3	2.06608e-05	6	4	Novel
APBA3	19	3750772	3761692	p13.3	2.22827e-05	2	2	Novel
BAIAP2	17	81035122	81117432	q25.3	2.29818e-05	20	16	Novel
LOC105371231	1	147069636	147073104	1q21.1	2.39701e-05	3	2	Novel
ERICH3	1	74568117	74673792	p31.1	2.42067e-05	16	14	Novel
HSD3B2	1	119414931	119423035	p12	2.66475e-05	2	2	Novel
LOC105374859	LOC105374859	2	75607	98756	2.85329e-05	8	7	Novel
LOC730159	NA	NA	NA	NA	3.0947e-05	4	2	Novel
LINC00445	13	35697487	35699938	q13.3	3.32039e-05	1	1	Novel
SERINC4	15	43794162	43800221	q15.3	3.77081e-05	1	1	Novel
GPRC5C	17	74424851	74451653	q25.1	3.91198e-05	5	2	Novel
HOMEZ	14	23272422	23299447	q11.2	3.94302e-05	1	1	Novel
MRPL47	3	179588285	179604649	q26.33	4.12208e-05	2	1	Novel
MMP24OS	20	35201745	35278131	q11.22	4.13787e-05	1	1	Novel
LOC107986522	6	111525925	111528851	6q21	4.16093e-05	1	1	Novel
MOGS	2	74461057	74465410	p13.1	4.19573e-05	1	1	Novel
LOC105374134	3	141851579	141861143	3q23	4.22322e-05	2	1	Novel
C1orf174	1	3889125	3900293	p36.32	4.25951e-05	1	1	Novel
LOC101928216	1	26006534	26031338	1p36.11	4.31177e-05	4	1	Novel
OR11H7	14	20229402	20230346	q11.2	4.35575e-05	1	1	Novel
LOC101928907	15	62060503	62062434	15q22.2	4.38954e-05	1	1	Novel
STAU2-AS1	8	73420004	73441526	q21.11	4.39701e-05	1	1	Novel
LOC105378533	10	123776758	123777850	10q26.13	4.53466e-05	1	1	Novel
LOC105375317	7	64032106	64039410	7q11.21	4.64054e-05	4	2	Novel
GOLGA6L5P	15	84507885	84516814	q25.2	4.84421e-05	1	1	Novel
LINC00904	19	34891605	34905139	q13.11	4.8987e-05	1	1	Novel
MED13	17	61942605	62065278	q23.2	6.01977e-05	39	31	Novel
MYOM1	18	3066807	3219968	p11.31	6.25382e-05	43	26	Novel
CTXND1	15	80195481	80252213	q25.1	6.42195e-05	11	9	Novel
LOC105375402	7	93914500	93937984	7q21.3	7.59988e-05	9	8	Novel
SYS1-DBNDD2	20	45363200	45410610	q13.12	7.97282e-05	8	7	Novel
LPIN3	20	41340821	41360582	q12	9.16777e-05	2	2	Novel
MPP4	2	201644870	201698694	q33.1	9.72521e-05	14	10	Novel
CAPZA3	12	18738119	18739188	p12.3	0.000101194	3	2	Novel
UTP11	1	38009258	38024820	p34.3	0.000104266	2	2	Novel
PEX11G	19	7476875	7497449	p13.2	0.000109096	5	4	Novel
BCKDK	16	31106107	31112791	p11.2	0.000114008	4	3	Novel
FOXP4-AS1	6	41494853	41548621	p21.1	0.000120315	6	5	Novel
LOC105377690	NA	NA	NA	NA	0.000121189	6	3	Novel
CD79B	17	63928740	63932336	q23.3	0.000127948	1	1	Novel
LOC101929162	12	107736555	107759968	12q23.3	0.000141727	3	3	Novel
UBFD1	16	23557721	23574389	p12.2	0.000143192	7	5	Novel
REG4	1	119794017	119811580	p12	0.000146568	4	4	Novel
LOC107986156	3	178224176	178226387	3q26.32	0.000157088	3	3	Novel
LOC105379340	8	27171589	27211347	8p21.2	0.000158927	5	3	Novel
BRINP1	9	119153458	119369435	q33.1	0.000162299	51	44	Novel
WSB1	17	27294076	27315926	q11.1	0.000163641	6	5	Novel
RP1L1	8	10606349	10712187	p23.1	0.000170535	32	27	Novel
ZHX3	20	41178448	41317672	q12	0.000184297	28	20	Novel
NPY1R	4	163323962	163344832	q32.2	0.000184619	7	5	Novel
LOC107986057	3	123592	132630	3p26.3	0.000186747	5	5	Novel
NSUN7	4	40749925	40811184	p14	0.000193357	19	16	Novel
SLC19A1	21	45493572	45573365	q22.3	0.00019696	10	5	Novel
FOXK1	7	4682295	4771442	p22.1	0.000200445	23	21	Novel
FRRS1L	9	109130293	109167295	q31.3	0.000209346	9	7	Novel
LDLRAD2	1	21812265	21825225	p36.12	0.00021404	1	1	Novel
LOC105375416	7	97328530	97565731	7q21.3	0.000226697	62	42	Novel
MAX	14	65006174	65102695	q23.3	0.000227272	6	5	Novel
PRL	6	22287244	22302826	p22.3	0.000228792	4	3	Novel
TAF1C	16	84177847	84187070	q24.1	0.000238042	4	4	Novel
LOC107985142	18	26416409	26418905	18q11.2	0.000249976	4	3	Novel
LOC105374443	4	47638198	47645063	4p12	0.000275141	2	2	Novel
FCRL3	1	157674321	157700769	q23.1	0.000280359	3	3	Novel
PBRM1	3	52545352	52685917	p21.1	0.000280658	21	17	Novel
SLC13A2	17	28473293	28497781	q11.2	0.000289608	10	7	Novel
MARCH10 17 62701314 62808346 17q23.2 0.000291036772277 14 12 Novel
MED20	6	41905354	41921139	p21.1	0.000294392	3	3	Novel
LOC105377428	4	132027263	132033702	4q28.3	0.000307569	5	5	Novel
LOC105372471	19	56485911	56504196	19q13.43	0.00030787	4	4	Novel
ZNF174	16	3401215	3409364	p13.3	0.000308233	4	2	Novel
MTG1	10	133394094	133422520	q26.3	0.000312854	6	4	Novel
LOC102724832	4	73259175	73369942	4q13.3	0.000315385	21	17	Novel
LOC105369855	12	77309957	77317209	12q21.2	0.000324576	2	2	Novel
LOC105372663	20	51366177	51396996	20q13.2	0.000324983	6	5	Novel
LOC105373779	2	184461929	184467187	2q32.1	0.000330378	3	3	Novel
KRT4	12	52806549	52814116	q13.13	0.000344316	4	3	Novel
CUEDC1	17	57861243	57955412	q22	0.000344442	19	15	Novel
LHFP	13	39209116	39603528	13q13.3-q14.11	0.000352051	56	40	Novel
LOC105369826	NA	NA	NA	NA	0.000353966	5	4	Novel
EIF4B	12	53006282	53042215	q13.13	0.000359402	8	6	Novel
PCSK7	11	117204337	117232525	q23.3	0.000362242	3	2	Novel
DENND2A	7	140518420	140673993	q34	0.000362705	25	14	Novel
CCL26	7	75769533	75789896	q11.23	0.000374576	4	3	Novel
LINC02054	3	184399790	184457891	q27.1	0.00037471	2	2	Novel
LINC01645	1	177351562	177437880	q25.2	0.000375613	4	2	Novel
LINC02135	16	86286427	86293389	q24.1	0.000378571	2	2	Novel
USP34	2	61187463	61471087	p15	0.000381262	113	79	Novel
LOC105378793	1	70449080	70461596	1p31.1	0.00038173	5	2	Novel
LINC00398	13	30803206	30810645	q12.3	0.000383294	3	2	Novel
LOC107986624	6	91357784	91366768	6q15	0.000388392	2	2	Novel
UGT3A2	5	36035021	36071358	p13.2	0.000389124	7	3	Novel
IFI44	1	78649796	78664078	p31.1	0.000390482	3	2	Known
MTCL1	18	8705661	8832778	p11.22	0.000397099	36	28	Novel
ICAM2	17	64002594	64020634	q23.3	0.000401579	9	8	Novel
LOC107984116	5	68960540	69007525	5q13.1	0.000402242	3	2	Novel
GCK	7	44143213	44198170	p13	0.000404982	22	18	Known
RASL12	15	65053337	65076690	q22.31	0.000440648	7	4	Novel
SMG9	19	43727983	43754962	q13.31	0.000442376	5	4	Novel
OPN4	10	86654547	86666848	q23.2	0.000450006	3	2	Novel
PGAP2	11	3797724	3826371	p15.4	0.000451687	6	5	Novel
LOC105376380	10	5549547	5554422	10p15.1	0.000463155	3	2	Novel
LOC100506082	NA	NA	NA	NA	0.000464271	6	6	Novel
LINC02224	5	44495099	44658569	p12	0.000467367	9	5	Novel
IL21R-AS1	16	27447669	27453393	p12.1	0.000482905	1	1	Novel
ZNF667	19	56439325	56478065	q13.43	0.000486268	10	7	Novel
PAFAH1B2	11	117144284	117176894	q23.3	0.000487718	11	8	Novel
CCRL2	3	46407166	46412997	p21.31	0.00292816	3	2	Known
WNT1	12	48978322	48982620	q13.12	0.00296268	2	2	Known
UBQLN4	1	156035299	156053798	q22	0.00729148	1	1	Known
BCL9	1	147541501	147626216	q21.2	0.00800531	12	8	Known
TMTC1	12	29500840	29784759	p11.22	0.0102325	87	64	Known
FGD6	12	95076749	95217482	q22	0.0118181	23	18	Known
C10orf11	10	75431624	76560168	10q22.2-q22.3	0.0146077	284	222	Known
GNPDA2	4	44682200	44726588	p12	0.0158095	10	10	Known
POU1F1	3	87259404	87276584	p11.2	0.0161776	3	3	Known
LSM3	3	14178817	14201122	p25.1	0.0163967	9	8	Known
ANKRD9	14	102501767	102509799	q32.31	0.0196297	1	1	Known
MBL2	10	52765380	52772784	q21.1	0.0202089	1	1	Known
HIST1H3C	6	26045384	26045869	6p22.2	0.0203337	1	1	Known
TMEFF2	2	191949043	192194933	q32.3	0.0248379	69	46	Known
TAOK1	17	29390464	29551904	q11.2	0.0253751	26	18	Known
PNRC1	6	89080751	89085160	q15	0.0257352	5	4	Known
NGLY1	3	25718944	25790039	p24.2	0.0267184	17	13	Known
POLR3A	10	77969251	78029515	q22.3	0.0293066	13	10	Known
NBEA	13	34942287	35673022	q13.3	0.030278	165	115	Known
GOSR2	17	46923075	46975524	q21.32	0.032699	9	6	Known
CMPK2	2	6840570	6866635	p25.2	0.0328681	8	6	Known
IGHMBP2	11	68903863	68940602	q13.3	0.0381506	11	10	Known
IL4R	16	27313668	27364778	p12.1	0.0432109	15	10	Known
HEATR1	1	236549005	236604516	q43	0.0451088	24	19	Known
ZNF436	ZNF436	CHR_HSCHR1_4_CTG3	23366912	23377300	0.048011	5	4	Known
NAV2	11	19350724	20121601	p15.1	0.0481145	223	163	Known
LNX2	13	27545913	27620529	q12.2	0.048485	20	12	Known

### Sheet: Table S2
Table S1. Model selection of CD4+ T-cell changes of 236 HIV-positive participants over a period of at least 18 months
Model	LogL	Comparison to	LRT X2	P-value	AIC
0. Constant	-7153.5	-	-	< 2 x 10-16	14313
1. HAART	-7129	model0	41.402	1.53 x 10-10	14266
2. HAART + HAART *time	-7107.4	model1	41.616	3.70 x 10-7	14227
2a. HAART + age + HAART *time	-7105.7	model2	0.1458	0.705	14225
3. HAART + HAART *time +(time|pid)	-7093.2	model2a	27.372	8.60 x 10-14	14202
4. HAART + education level + HAART *time +(time|pid)	-6954.7	model3	-	0.229	13934
5. HAART + education level + feeding+ HAART *time +(time|pid)	-6954.7	model4	0.0058	0.0118	13935
LogL, log-likelihood of the model. model2a, age; model3,HAART; model4, HAART, model3 is of HAART.
LRT X2, Chi-square statistic of the likelihood ratio test.
AIC, Akaike information criterion.
HAART, highly active antiretroviral therapy.
Models 0-2a assess varying intercept only, while models 3-5 assess both varying intercept and slope for each individual.
The p-values are for the following variables: model0, intercept; model1; model2, HAART *time, model2a, age; model3,HAART; model4, HAART, model3 is of HAART.
